# Linking common and rare disease genetics through gene regulatory networks

**DOI:** 10.1101/2021.10.21.21265342

**Authors:** Olivier B. Bakker, Annique Claringbould, Harm-Jan Westra, Henry Wiersma, Floranne Boulogne, Urmo Võsa, Sophie Mulcahy Symmons, Iris H. Jonkers, Lude Franke, Patrick Deelen

## Abstract

Genetic variants identified through genome-wide association studies (GWAS) are typically non-coding and exert small regulatory effects on downstream genes, but which downstream genes are ultimately impacted and how they confer risk remains mostly unclear. Conversely, variants that cause rare Mendelian diseases are often coding and have a more direct impact on disease development. We demonstrate that common and rare genetic diseases can be linked by studying the gene regulatory networks impacted by common disease-associated variants. We implemented this in the ‘Downstreamer’ method and applied it to 44 GWAS traits and find that predicted downstream “key genes” are enriched with Mendelian disease genes, e.g. key genes for height are enriched for genes that cause skeletal abnormalities and Ehlers-Danlos syndromes. We find that 82% of these key genes are located outside of GWAS loci, suggesting that they result from complex *trans* regulation rather than being impacted by disease-associated variants in *cis*. Finally, we discuss the challenges in reconstructing gene regulatory networks and provide a roadmap to improve identification of these highly connected genes for common traits and diseases.
