## Supplementary material for "Linking common and rare disease genetics through gene regulatory networks": Table S2

### Sheet: Legend
	Supplementary table x	Results of over-representation analysis for the top 500 genes which had the highest average gene z-score after correcting for the extent of LD and gene density. Over-representation analysis performed using https://toppgene.cchmc.org/. Only Bonferroni significant results shown for gene onthology databases molecular function (GO_MF), biological process (GO_BP) and cellular component (GO_CC).

### Sheet: Supplementary table x
Database	ID	Name	Source	pValue	FDR B&H	FDR B&Y	Bonferroni	Genes from Input	Genes in Annotation
GO_MF	GO:0140110	transcription regulator activity		2.276e-14	2.248e-11	1.68e-10	2.248e-11	97	1980
GO_MF	GO:0001067	transcription regulatory region nucleic acid binding		3.398e-12	1.678e-09	1.254e-08	3.357e-09	82	1670
GO_MF	GO:0008134	transcription factor binding		6.516e-12	1.882e-09	1.407e-08	6.438e-09	49	740
GO_MF	GO:0000976	transcription cis-regulatory region binding		7.621e-12	1.882e-09	1.407e-08	7.53e-09	81	1665
GO_MF	GO:0043565	sequence-specific DNA binding		2.403e-11	4.24e-09	3.169e-08	2.374e-08	84	1799
GO_MF	GO:0003700	DNA-binding transcription factor activity		2.66e-11	4.24e-09	3.169e-08	2.628e-08	74	1488
GO_MF	GO:1990837	sequence-specific double-stranded DNA binding		3.004e-11	4.24e-09	3.169e-08	2.968e-08	81	1711
GO_MF	GO:0003690	double-stranded DNA binding		6.835e-11	7.808e-09	5.836e-08	6.753e-08	83	1804
GO_MF	GO:0000977	RNA polymerase II transcription regulatory region sequence-specific DNA binding		7.113e-11	7.808e-09	5.836e-08	7.028e-08	75	1551
GO_MF	GO:0000981	DNA-binding transcription factor activity, RNA polymerase II-specific		8.633e-10	8.53e-08	6.375e-07	8.53e-07	68	1416
GO_MF	GO:0000978	RNA polymerase II cis-regulatory region sequence-specific DNA binding		1.293e-09	1.161e-07	8.677e-07	1.277e-06	62	1244
GO_MF	GO:0000987	cis-regulatory region sequence-specific DNA binding		2.471e-09	2.035e-07	1.521e-06	2.442e-06	62	1265
GO_MF	GO:0140297	DNA-binding transcription factor binding		3.431e-09	2.607e-07	1.949e-06	3.39e-06	32	438
GO_MF	GO:0001228	DNA-binding transcription activator activity, RNA polymerase II-specific		5.244e-09	3.701e-07	2.766e-06	5.181e-06	35	520
GO_MF	GO:0001216	DNA-binding transcription activator activity		6.383e-09	4.204e-07	3.142e-06	6.306e-06	35	524
GO_MF	GO:0001227	DNA-binding transcription repressor activity, RNA polymerase II-specific		1.022e-06	5.942e-05	0.000444	0.00101	24	350
GO_MF	GO:0001217	DNA-binding transcription repressor activity		1.022e-06	5.942e-05	0.000444	0.00101	24	350
GO_MF	GO:0005158	insulin receptor binding		1.461e-06	8.018e-05	0.0005992	0.001443	7	27
GO_MF	GO:0003712	transcription coregulator activity		2.602e-06	0.0001353	0.001011	0.00257	30	530
GO_MF	GO:0003682	chromatin binding		2.769e-06	0.0001368	0.001022	0.002736	35	675
GO_MF	GO:0061629	RNA polymerase II-specific DNA-binding transcription factor binding		2.177e-05	0.001024	0.007653	0.02151	20	312
GO_BP	GO:0051254	positive regulation of RNA metabolic process		1.798e-17	1.099e-13	1.021e-12	1.099e-13	97	1844
GO_BP	GO:1903508	positive regulation of nucleic acid-templated transcription		1.272e-16	2.015e-13	1.873e-12	7.772e-13	92	1744
GO_BP	GO:0045893	positive regulation of transcription, DNA-templated		1.272e-16	2.015e-13	1.873e-12	7.772e-13	92	1744
GO_BP	GO:1902680	positive regulation of RNA biosynthetic process		1.319e-16	2.015e-13	1.873e-12	8.058e-13	92	1745
GO_BP	GO:0010557	positive regulation of macromolecule biosynthetic process		1.108e-15	1.353e-12	1.258e-11	6.767e-12	98	1996
GO_BP	GO:0000122	negative regulation of transcription by RNA polymerase II		2.027e-14	2.064e-11	1.919e-10	1.238e-10	62	996
GO_BP	GO:0045944	positive regulation of transcription by RNA polymerase II		6.538e-14	5.706e-11	5.304e-10	3.994e-10	73	1339
GO_BP	GO:0045892	negative regulation of transcription, DNA-templated		2.1e-12	1.516e-09	1.409e-08	1.283e-08	73	1437
GO_BP	GO:1903507	negative regulation of nucleic acid-templated transcription		2.322e-12	1.516e-09	1.409e-08	1.419e-08	73	1440
GO_BP	GO:1902679	negative regulation of RNA biosynthetic process		2.482e-12	1.516e-09	1.409e-08	1.516e-08	73	1442
GO_BP	GO:0009890	negative regulation of biosynthetic process		5.134e-12	2.852e-09	2.651e-08	3.137e-08	85	1850
GO_BP	GO:2000113	negative regulation of cellular macromolecule biosynthetic process		5.758e-12	2.932e-09	2.725e-08	3.518e-08	81	1723
GO_BP	GO:0010558	negative regulation of macromolecule biosynthetic process		8.946e-12	4.204e-09	3.908e-08	5.466e-08	81	1738
GO_BP	GO:0031327	negative regulation of cellular biosynthetic process		9.871e-12	4.308e-09	4.004e-08	6.031e-08	83	1807
GO_BP	GO:0051253	negative regulation of RNA metabolic process		2.973e-11	1.211e-08	1.126e-07	1.817e-07	74	1552
GO_BP	GO:0045934	negative regulation of nucleobase-containing compound metabolic process		1.233e-10	4.707e-08	4.375e-07	7.531e-07	76	1666
GO_BP	GO:0009968	negative regulation of signal transduction		3.28e-10	1.179e-07	1.096e-06	2.004e-06	71	1537
GO_BP	GO:0048585	negative regulation of response to stimulus		3.92e-10	1.331e-07	1.237e-06	2.395e-06	83	1945
GO_BP	GO:0002520	immune system development		8.053e-10	2.59e-07	2.407e-06	4.92e-06	59	1185
GO_BP	GO:0010648	negative regulation of cell communication		1.469e-09	4.486e-07	4.17e-06	8.973e-06	73	1658
GO_BP	GO:0023057	negative regulation of signaling		1.588e-09	4.621e-07	4.295e-06	9.704e-06	73	1661
GO_BP	GO:0048534	hematopoietic or lymphoid organ development		1.968e-09	5.464e-07	5.079e-06	1.202e-05	56	1120
GO_BP	GO:0045595	regulation of cell differentiation		3.208e-09	8.297e-07	7.712e-06	1.96e-05	78	1859
GO_BP	GO:0030097	hemopoiesis		3.259e-09	8.297e-07	7.712e-06	1.991e-05	54	1074
GO_BP	GO:0051094	positive regulation of developmental process		3.56e-09	8.701e-07	8.088e-06	2.175e-05	68	1525
GO_BP	GO:0040008	regulation of growth		7.263e-09	1.707e-06	1.586e-05	4.438e-05	44	798
GO_BP	GO:2000026	regulation of multicellular organismal development		9.965e-09	2.255e-06	2.096e-05	6.089e-05	70	1632
GO_BP	GO:0061061	muscle structure development		1.269e-08	2.768e-06	2.573e-05	7.751e-05	42	755
GO_BP	GO:0051093	negative regulation of developmental process		1.944e-08	4.096e-06	3.807e-05	0.0001188	53	1100
GO_BP	GO:0040007	growth		2.502e-08	5.097e-06	4.737e-05	0.0001529	55	1172
GO_BP	GO:0030099	myeloid cell differentiation		2.611e-08	5.147e-06	4.784e-05	0.0001596	32	496
GO_BP	GO:0001701	in utero embryonic development		3.069e-08	5.861e-06	5.448e-05	0.0001875	33	526
GO_BP	GO:0051240	positive regulation of multicellular organismal process		4.219e-08	7.812e-06	7.261e-05	0.0002578	70	1692
GO_BP	GO:0032870	cellular response to hormone stimulus		5.792e-08	1.027e-05	9.544e-05	0.0003539	38	680
GO_BP	GO:0009896	positive regulation of catabolic process		5.882e-08	1.027e-05	9.544e-05	0.0003594	31	487
GO_BP	GO:1901700	response to oxygen-containing compound		1.096e-07	1.861e-05	0.000173	0.0006699	74	1875
GO_BP	GO:0048608	reproductive structure development		1.204e-07	1.987e-05	0.0001847	0.0007353	32	530
GO_BP	GO:0061458	reproductive system development		1.488e-07	2.393e-05	0.0002224	0.0009094	32	535
GO_BP	GO:0009894	regulation of catabolic process		1.746e-07	2.735e-05	0.0002542	0.001067	50	1080
GO_BP	GO:0010941	regulation of cell death		2.578e-07	3.938e-05	0.0003661	0.001575	75	1952
GO_BP	GO:2001234	negative regulation of apoptotic signaling pathway		2.832e-07	4.221e-05	0.0003923	0.00173	21	267
GO_BP	GO:0007507	heart development		3.237e-07	4.709e-05	0.0004377	0.001978	37	698
GO_BP	GO:0048732	gland development		3.368e-07	4.785e-05	0.0004448	0.002058	31	527
GO_BP	GO:0007517	muscle organ development		3.544e-07	4.921e-05	0.0004574	0.002165	26	394
GO_BP	GO:0045597	positive regulation of cell differentiation		4.828e-07	6.555e-05	0.0006093	0.00295	47	1020
GO_BP	GO:0042981	regulation of apoptotic process		5.202e-07	6.91e-05	0.0006423	0.003179	68	1736
GO_BP	GO:0080134	regulation of response to stress		5.538e-07	7.2e-05	0.0006692	0.003384	63	1563
GO_BP	GO:0043067	regulation of programmed cell death		5.818e-07	7.406e-05	0.0006884	0.003555	69	1777
GO_BP	GO:0048646	anatomical structure formation involved in morphogenesis		6.157e-07	7.678e-05	0.0007137	0.003762	58	1395
GO_BP	GO:0009887	animal organ morphogenesis		6.716e-07	8.207e-05	0.0007628	0.004103	54	1263
GO_CC	GO:0000785	chromatin		9.823e-14	6.306e-11	4.441e-10	6.306e-11	71	1294
GO_CC	GO:0005694	chromosome		1.513e-10	4.855e-08	3.419e-07	9.711e-08	81	1845
GO_CC	GO:0005667	transcription regulator complex		6.847e-07	0.0001465	0.001032	0.0004396	30	518
