## Supplementary material for "Linking common and rare disease genetics through gene regulatory networks": Table S4

### Sheet: Sheet1
GWAS Trait	HPO term	Number of key-genes	Number of gwas-genes	Number of HPO genes	Key-gene OR	Key-gene OR pval	Key-gene nr overlap	GWAS-gene OR	GWAS-gene OR pval	GWAS-gene nr overlap	Key-gene AUC	Key-gene AUC pval	GWAS-gene AUC	GWAS-gene AUC pval
Body mass index	Abnormal eating behavior	597	297	50	4.382	0.00393034	6	5.92974	0.006072	297	0.639025	0.000732722	0.566515	0.116442
Height	Abnormality of body height	398	2013	1103	2.19037	7.77141e-06	45	1.63098	1.38209e-07	2013	0.606719	3.40403e-33	0.550786	4.90711e-08
Inflammatory bowel disease	Increased inflammatory response	340	378	694	4.62283	1.03906e-15	47	2.17535	0.000514826	378	0.562356	3.43814e-07	0.52627	0.025149
Coeliac disease	Increased inflammatory response	22	212	694	4.32329	0.041074	3	2.7184	0.000635054	212	0.532345	0.00618393	0.556884	1.69821e-07
Diastolic blood pressure	Abnormal systemic blood pressure	10	884	319	0	1	0	1.5204	0.0903196	884	0.564056	0.000164563	0.566482	2.87602e-05
Systolic blood pressure	Abnormal systemic blood pressure	8	693	319	0	1	0	1.41025	0.209339	693	0.554822	0.000827912	0.57066	7.2804e-06
Pulse pressure	Abnormal systemic blood pressure	74	715	319	5.42519	0.00128581	6	1.26963	0.356359	715	0.598578	2.00838e-09	0.559234	0.000276662
Coronary artery disease	Abnormality of the cardiovascular system	6	243	1947	4.54584	0.11258	2	2.03656	0.000103279	243	0.547226	8.72812e-12	0.51283	0.0721175
Glomerular filtration rate	Abnormal renal physiology	32	594	492	4.04324	0.0453344	3	1.71756	0.0147601	594	0.536682	0.00969915	0.535123	0.0097171
Rheumatoid arthritis	Increased inflammatory response	183	311	694	6.74274	2.22403e-16	35	2.38729	0.000235184	311	0.588516	1.94221e-14	0.527318	0.0227442
Heel bone mineral density	Abnormality of the skeletal system	398	1750	2405	2.43098	3.72642e-12	99	1.35979	2.68222e-05	1750	0.550834	2.37075e-15	0.527419	2.37614e-05
Breast cancer	Neoplasm	0	238	696	0	1	0	2.18054	0.00599207	238	0.516324	0.142319	0.529138	0.0105043
Asthma	Increased inflammatory response	189	556	694	5.33624	4.94231e-12	30	2.14522	6.71387e-05	556	0.599535	2.8124e-17	0.548543	2.95851e-05
Multiple sclerosis	Increased inflammatory response	194	349	694	5.8221	5.55771e-14	33	2.47785	4.33091e-05	349	0.590925	4.22525e-15	0.532607	0.00595556
Major depressive disorder	Behavioral abnormality	117	14	1254	2.5123	0.00164361	17	1.83288	0.447918	14	0.526116	0.00236116	0.486578	0.126061
Schizophrenia	Behavioral abnormality	561	363	1254	1.82852	4.76042e-05	61	0.929589	0.910034	363	0.559579	4.23809e-12	0.501903	0.833107
Parkinsons disease	Involuntary movements	1	71	778	0	1	0	2.39476	0.0492008	71	0.495652	0.685621	0.50715	0.51493
HDL cholesterol	Abnormal HDL cholesterol concentration	0	321	14	0	1	0	63.2967	7.4592e-10	321	0.704792	0.0079834	0.755833	0.0027909
LDL cholesterol	Abnormal LDL cholesterol concentration	0	263	29	0	1	0	16.3201	3.08848e-05	263	0.689057	0.000475324	0.436043	0.341344
Total cholesterol	Abnormal circulating cholesterol concentration	1	341	77	0	1	0	14.4504	3.26521e-12	341	0.695075	1.15437e-08	0.557391	0.151206
Triglycerides	Abnormal circulating cholesterol concentration	0	311	77	0	1	0	12.0876	2.46181e-09	311	0.676709	2.83799e-08	0.580154	0.0413437
Prostate cancer	Neoplasm	14	343	696	2.09462	0.396742	1	1.59021	0.0687733	343	0.548827	8.11896e-06	0.504175	0.718035
Basophils	Abnormal granulocyte count	275	655	157	6.61988	3.38851e-07	13	1.38934	0.362511	655	0.669721	4.7225e-13	0.540844	0.103543
Eosinophils	Abnormal eosinophil count	786	1531	44	10.2059	1.00925e-08	13	1.95797	0.140164	1531	0.740533	1.96797e-07	0.554085	0.258859
Hematocrit	Abnormal hematocrit	15	1223	6	0	1	0	31.6694	0.000170721	1223	0.462387	0.780209	0.793602	0.0359278
Hemoglobin	Anemia	20	1310	452	2.23654	0.372485	1	1.90431	8.09931e-05	1310	0.586128	2.23225e-10	0.545762	0.00141746
Lymphocytes	Abnormal lymphocyte count	694	1430	109	16.0451	4.91112e-29	39	2.47983	0.00179953	1430	0.742261	1.45759e-16	0.59679	0.000923276
Mean corpuscular hemoglobin concentration	Abnormal mean corpuscular hemoglobin concentration	26	958	14	60.1402	0.0183847	1	15.5184	2.12389e-05	958	0.860106	2.11719e-08	0.759506	0.000686707
Mean corpuscular hemoglobin	Abnormal hemoglobin	371	2030	33	23.1501	3.23028e-10	10	1.24581	0.566036	2030	0.595142	0.119721	0.62093	0.0076879
Mean corpuscular volume	Abnormal mean corpuscular volume	346	2203	19	15.0249	0.00029784	4	0.965866	1	2203	0.732655	1.19267e-05	0.486327	0.830261
Monocytes	Abnormal monocyte count	567	1611	10	14.4767	0.00246951	3	5.03243	0.0382318	1611	0.720722	0.0197312	0.63471	0.211604
Mean platelet volume	Abnormal platelet volume	311	1940	23	27.7622	4.60941e-08	7	5.06265	0.000905264	1940	0.735131	5.57707e-05	0.644868	0.046877
Neutrophils	Abnormal neutrophil count	236	1264	124	4.26206	0.00388946	6	1.3303	0.350173	1264	0.695829	3.99181e-20	0.525314	0.358259
Platelets	Abnormal platelet count	235	2062	276	4.26051	3.00683e-05	13	1.7392	0.00171092	2062	0.656908	4.15342e-25	0.563207	0.000467774
Red blood cells	Abnormal erythrocyte morphology	122	1665	492	5.16136	2.30643e-06	14	1.83965	1.77803e-05	1665	0.593769	5.2554e-13	0.559875	1.2776e-05
Red cell distribution width	Abnormal erythrocyte morphology	357	1850	492	4.78299	2.80922e-13	37	2.08439	3.49393e-08	1850	0.624546	3.64906e-23	0.578836	7.33909e-09
White blood cells	Abnormal leukocyte count	437	1493	279	5.60863	1.07316e-12	30	1.97315	0.000415008	1493	0.684906	3.44288e-30	0.561699	0.00123955
Type 1 diabetes	Increased inflammatory response	2	71	694	0	1	0	3.00519	0.0125637	71	0.557827	9.55703e-07	0.548168	1.03444e-05
Type 2 diabetes	Diabetes mellitus	0	57	311	0	1	0	7.58213	0.000250969	57	0.517708	0.290039	0.532389	0.0423692
C-reactive protein	Abnormal C-reactive protein level	148	785	6	0	1	0	12.5804	0.0198278	785	0.617436	0.431202	0.541974	0.815563
Educational attainment	Neurodevelopmental abnormality	865	378	2075	1.47157	0.000180845	126	1.63229	0.00132161	378	0.537074	3.86854e-08	0.524634	0.00039641
Amyotrophic lateral sclerosis	Motor neuron atrophy	0	6	48	0	1	0	83.0803	0.0145794	6	0.480001	0.632504	0.556414	0.19348
Colorectal cancer	Neoplasm	0	5	696	0	1	0	6.80982	0.165115	5	0.507591	0.497003	0.506998	0.543692
Endometrial cancer	Neoplasm	0	3	696	0	1	0	0	1	3	0.535607	0.00131718	0.507952	0.485064
